# Prevalence and characteristics of genetic disease in adult kidney stone formers

**DOI:** 10.1101/2023.07.23.23292924

**Authors:** Manuel A. Anderegg, Eric G. Olinger, Matteo Bargagli, Rob Geraghty, Lea Pohlmeier, Alexander Nater, Rémy Bruggmann, John A. Sayer, Bruno Vogt, André Schaller, Daniel G. Fuster

## Abstract

**Background:** Molecular mechanisms of kidney stone formation remain unknown in most patients. Previous studies showed high heritability of nephrolithiasis, but data on prevalence and characteristics of genetic disease in unselected adults with nephrolithiasis are lacking.

**Methods:** We performed whole exome sequencing in 787 participants of the Bern Kidney Stone Registry, an unselected cohort of adults with ≥ 1 past kidney stone episode (KSF), and 114 non-stone-forming individuals (NKSF). A total of 34 established nephrolithiasis genes were analyzed and variants assessed according to ACMG criteria. Pathogenic (P) or likely pathogenic (LP) variants were considered diagnostic.

**Results:** Mean age of KSF was 47±15 years, and 18 % were first time KSF. A Mendelian kidney stone disease was present in 2.9% (23 of 787) of KSF. The most common genetic diagnoses were cystinuria (*SLC3A1*, *SLC7A9*; n=13), Vitamin D-24 hydroxylase deficiency (*CYP24A1*; n=5) and primary hyperoxaluria (*AGXT, GRHPR, HOGA1*; n=3). 8.1% (64 of 787) of KSF were monoallelic for LP/P variants predisposing to nephrolithiasis, most frequently in *SLC34A1/A3* or *SLC9A3R1* (n=37), *CLDN16* (n=8) and *CYP24A1* (n=8). KSF with Mendelian disease had a lower age at the first stone event (30±14 years vs. 36±14 years, p=0.003), were more likely to have cystine stones (23.4 % vs. 1.4 %) and less likely to have calcium oxalate monohydrates stones (31.9 % vs. 52.5 %) compared to KSF without genetic diagnosis. The phenotype of KSF with variants predisposing to nephrolithiasis was subtle and showed significant overlap with KSF without diagnostic variants. In NKSF, no Mendelian disease was detected, and LP/P variants were significantly less prevalent compared to KSF (1.8 % vs. 8.1%).

**Conclusion:** Mendelian disease is uncommon in unselected adult KSF, yet variants predisposing to nephrolithiasis are significantly enriched in adult KSF.
