## Supplemental Table 2 for "Prevalence and characteristics of genetic disease in adult kidney stone formers"

### Sheet: Suppl_Variant_Table
Gene	position (GRCh38)	ENSEMBL nucleotide change	Protein Effect	gnomAD total (alleles/total/homoz.)	gnomAD NFE (alleles/total/homoz.)	ClinVar	ACMG Criteria	Pathogenicity
ADCY10	1:167818077:G:	ENST00000367851.9:c.4477del	p.(Leu1493SerfsTer24)	92/251.456/0	54/113.736/0	1xP	PVS1, PM2, PP5	pathogenic
AGXT	2:240871391:G:A	ENST00000307503.4:c.466G>A	p.(Gly156Arg)	7/226.862/0	5/101.706/0	6xP	PS1, PM5, PM1, PP2, PM2, PP3, PP5	pathogenic
ATP6V1B1	2:70958113:T:C	ENST00000234396.10:c.242T>C	p.(Leu81Pro)	1/250.636/0	0/113.172/0	7xP, 1xLP	PP3s, PM2, PP5	likely pathogenic
CASR	3:122257101:G:A	ENST00000498619.4:c.206G>A	p.(Arg69His)	1/251.300/0	0/113.596/0	2xP, 2xLP, 1xVUS	PM2, PM5, PM1supp, PP2, PP3, PP5	likely pathogenic
CASR	3:122283866:C:T	ENST00000498619.4:c.1942C>T (NM_000388.4:c.1912C>T)	p.(Arg648Cys)	3/251.356/0	1/113.760/0	3xVUS	PM2, PM1supp, PP2, PM5supp, PP3	likely pathogenic
CASR	3:122257164:A:C	ENST00000498619.4:c.269A>C	p.(Asn90Thr)	2/251.398/0	2/113.682/0	1xLP, 2xVUS	PM2, PM1supp, PP2, PP3, PP5	likely pathogenic
CASR	3:122261883:T:C	ENST00000498619.4:c.848T>C	p.(Ile283Thr)	26/251.332/0	20/113.650/0	2xP, 6xVUS	PM2, PP3, PP2, PP5m	likely pathogenic
CYP24A1	20:54172928:CTT:	ENST00000216862.8:c.428_430del	p.(Glu143del)	133/251.266/1	119/113.708/1	6xP, 1xVUS	PM2, PM4, PP5vs	pathogenic
CYP24A1	20:54158136:G:A	ENST00000216862.8:c.1186C>T	p.(Arg396Trp)	167/251.228/1	124/113.676/1	10xP	PM2, PM5, PP3m, PP5vs	pathogenic
CYP24A1	20:54157507:G:A	ENST00000216862.8:c.1315C>T	p.(Arg439Cys)	10/251.358/0	8/113.670/0	1xP, 2xVUS	PP3s, PM2, PP5	likely pathogenic
CYP24A1	20:54158096:A:G	ENST00000216862.8:c.1226T>C	p.(Leu409Ser)	188/251.066/0	153/113.656/0	5xP, 3xLP, 1xVUS	PM2, PP5vs	likely pathogenic
CYP24A1	20:54172958:A:C	ENST00000216862.8:c.400T>G	p.(Trp134Gly)	4/251.146/0	3/113.702/0	1xP	PM2, PP3m, PP5s	likely pathogenic
CLDN16	3:190408389:A:G	ENST00000264734.3:c.458A>G	p.(Asn153Ser)	83/251.464/1	61/113.742/0	1xLP, 2xVUS	PS4, PM1, PP2, PM2,BS2, PP5	likely pathogenic
GRHPR	9:37424862:G:	ENST00000607784.1:c.103del	p.(Asp35ThrfsTer11)	59/248.776/0	57/111.550/0	14xP, 1xLP	PVS1, PM2, PP5vs	pathogenic
HOGA	10:97600168:G:T	ENST00000370646.9:c.700+5G>T	p.?	312/251.412/1	239/113.698/1	12xP	PM2, PP3m, PP5vs	pathogenic
SLC4A1	17:44258102:C:T	ENST00000262418.12:c.1166G>A	p.(Arg389His)	3/251.344/0	1/113.670/0	/	PP3s, PM2	likely pathogenic
SLC3A1	2:44312653:T:C	ENST00000260649.11:c.1400T>C	p.(Met467Thr)	627/251.156/4	479/113.498/3	18xP, 3xLP	PM1, PP2, PM2, PM5, PP3, PP5vs	pathogenic
SLC3A1	2:44313952:G:A	ENST00000260649.11:c.1617+1G>A	p.?	4/250.972/0	4/113.408/0	/	PVS1s, PM2	likely pathogenic
SLC3A1	2:44286117:A:G	ENST00000260649.11:c.851A>G	p.(Asp284Gly)	/	/	/	PP3s, PM2, PP2	likely pathogenic
SLC3A1	2:44286075:G:A	ENST00000260649.11:c.809G>A	p.(Arg270Gln)	2/251.430/0	0/113.720/0	/	PP3s, PM2, PP2	likely pathogenic
SLC3A1	2:44286053:A:C	ENST00000260649.11:c.787A>C	p.(Ser263Arg)	/	/	/	PP3m, PM2, PP2 (+PP4)	likely pathogenic
SLC3A1	2:44313956:G:A	ENST00000260649.11:c.1617+5G>A	p.?	/	/	/	PM2, PP3s, PS4m	likely pathogenic
SLC3A1	2:44301085:G:T	ENST00000260649.11:c.1094G>T	p.(Arg365Leu)	2/251.376/0	1/113.678/0	2xP, 1xLP	PM1, PP2, PM2, PM5, PP3m, PP5	likely pathogenic
SLC3A1	2:44281423:C:T	ENST00000260649.11:c.647C>T	p.(Thr216Met)	23/251.414/0	15/113.710/0	2xP, 1xLP	PP3s, PM2, PP2, PP5	likely pathogenic
SLC3A1	2:44286099:T:C	ENST00000260649.11:c.833T>C	p.(Phe278Ser)	1/251.432/0	1/113.722/0	/	PP3s, PM2, PP2	likely pathogenic
SLC7A9	19:32833232:T:C	ENST00000023064.9:c.1316A>G	p.(Tyr439Cys)	/	/	/	PP3m, PM2, PP2, PP4	likely pathogenic
SLC7A9	19:32859939:C:T	ENST00000023064.9:c.775G>A	p.(Gly259Arg)	2/251.260/0	2/113.626/0	1xP, 1xLP	PP3m, PM2, PP2, PP5	likely pathogenic
SLC7A9	19:32864261:C:T	ENST00000023064.9:c.313G>A	p.(Gly105Arg)	96/251.028/1	64/113.436/1	9xP, 2xLP	PP3m, PM2, PM5supp, PP2, PP5	likely pathogenic
SLC7A9	19:32860605:C:G	ENST00000023064.9:c.749+1G>C	p.?	1/251.434/0	1/113.738/0	2xLP	PVS1s, PM2, PP5	likely pathogenic
SLC7A9	19:32862521:C:T	ENST00000023064.9:c.544G>A	p.(Ala182Thr)	660/251.440/2	504/113.736/2	5xP, 8xLP, 1xVUS	PM1s, PP2, PP5vs	pathogenic
SLC9A3R1	17:74762028:G:A	ENST00000262613.10:c.458G>A	p.(Arg153Gln)	462/251.340/1	381/113.668/1	1xP, 5xVUS, 1xLB, 1xB	PS3s, PM2, BP6	likely pathogenic
SLC12A1	15:48251706:G:A	ENST00000380993.8:c.1878G>A	p.(Trp626Ter)	1/251.116/0	1/113.462/0	/	PVS1, PM2 (+PP4)	likely pathogenic
SLC12A1	15:48246949:C:T	ENST00000380993.8:c.1493C>T	p.(Ala498Val)	4/152.154/0	0/112.752/0	1xVUS	PM2, PP3s (+PP4)	VUS-likely pathogenic
SLC34A1	5:177394152::T	ENST00000324417.6:c.1130dup	p.(Lys378GlnfsTer61)	/	/	/	PVS1, PM2	likely pathogenic
SLC34A1	5:177386121:G:T	ENST00000324417.6:c.244G>T	p.(Glu82Ter)	17/249.842/0	15/112.652/0	1xP, 1xVUS	PVS1, PM2, PP5	pathogenic
SLC34A1	5:177398209:T:	ENST00000324417.6:c.1844del	p.(Phe615SerfsTer67)	2/242.762/0	2/111.942/0	/	PVS1s (last exon), PM2	likely pathogenic
SLC34A1	5:177386432:C:T	ENST00000324417.6:c.398C>T	p.(Ala133Val)	936/251.438/2	442/113.726/1	1xLP, 4xLB	PS3, PP3m, PP5	likely pathogenic
SLC34A3	9:137233051:G:A	ENST00000538474.5:c.496G>A	p.(Gly166Ser)	10/249.840/0	6/112.568/0	1xP, 1xVUS	PP3s, PM2, PP5	likely pathogenic
SLC34A3	9:137234236::CGGC	ENST00000538474.5:c.1055_1058dup	p.(Val354ProfsTer240)	/	/	/	PVS1, PM2	likely pathogenic
SLC34A3	9:137235921:CCCAGGCCCCTGACAGCCCCCTCGCC:	ENST00000538474.5:c.1336-25_1336del	p.?	1/244.272/0	1/107.636/0	/	PVS1s, PM2	likely pathogenic
SLC34A3	9:137234638:C:G	ENST00000538474.5:c.1242C>G	p.(Tyr414Ter)	/	/	/	PVS1, PM2	likely pathogenic
SLC34A3	9:137233223:C:T	ENST00000538474.5:c.575C>T	p.(Ser192Leu)	80/183.402/0	73/75.916/0	6xP, 3xLP	PM2, PM5supp, PP3, PP5vs	pathogenic
SLC34A3	9:137233961:AAGCCCCCTACACCCCCCACACTCCCCCTCACCGGCCCCTACATGGAGAGGAACAGCACAGCCCCGGCGGACAGGCTGCCCTGTGAGGCCCGGCCCACCCC:	ENST00000538474.5:c.925+20_926-48del	p.?	43/151.532/0 (genomes)	23/67.800/0 (genomes)	4xP, 2xLP	PP5vs, PM2, BP4	likely pathogenic
SLC34A3	9:137232705:T:C	ENST00000538474.5:c.304+2T>C	p.?	9/250.156/0	8/112.704/0	4xP	PVS1s, PM2, PP5	likely pathogenic
SLC34A3	9:137234489::T	ENST00000538474.5:c.1166dup	p.(Gln390AlafsTer203)	/	/	/	PVS1, PM2	likely pathogenic
SLC34A3	9:137232119:T:	ENST00000538474.5:c.133del	p.(Trp45GlyfsTer6)	/	/	/	PVS1, PM2	likely pathogenic
SLC34A3	9:137236239:G:A	ENST00000538474.5:c.1623G>A	p.(Trp541Ter)	3/157.820/0	3/63.926/0	1xP, 2xLP	PVS1s, PM2, PP5	likely pathogenic
